# Viral genetic sequencing identifies staff transmission of COVID-19 is important in a community hospital outbreak

**DOI:** 10.1101/2021.02.18.21250737

**Authors:** Jane A.H. Masoli, Aaron Jeffries, Ben Temperton, Cressida Auckland, Michelle Michelsen, Joanna Warwick-Dugdale, Robyn Manley, Audrey Farbos, Sian Ellard, Beatrice Knight, Claire Bewshea, Christine Sambles, James Harrison, Ben Bunce, Alexis Carr, Andrew T. Hattersley, Stephen Ll. Michell, David J. Studholme

**Affiliations:** Epidemiology and Public Health Group, College of Medicine and Health, University of Exeter, Exeter, UK; Royal Devon and Exeter Hospital NHS Trust, Barrack Road, Exeter, UK; Biosciences. College of Life and Environmental Sciences, University of Exeter, Exeter, UK; Institute of Biomedical and Clinical Science, College of Medicine and Health, University of Exeter, Exeter, UK

## Abstract

**Background:** We have successfully used whole-genome sequencing to provide additional information for transmission pathways in infectious spread. We report and interpret genomic sequencing results in clinical context from a large outbreak of COVID-19 with 46 cases across staff and patients in a community hospital in the UK.

**Methods:** Following multiple symptomatic cases within a two-week period, all staff and patients were screened by RT-PCR and staff subsequently had serology tests.

**Results:** Thirty staff (25%) and 16 patients (62%) tested positive for COVID-19. Genomic sequencing data showed significant overlap of viral haplotypes in staff who had overlapping shift patterns. Patient haplotypes were more distinct from each other but had overlap with staff haplotypes.

**Conclusions:** This study includes clinical and genomic epidemiological detail that demonstrates the value of a combined approach. Viral genetic sequencing has identified that staff transmission of COVID-19 was important in this community hospital outbreak.

**Key points:**

- Detailed analysis of a large community hospital outbreak in older adults and staff with concurrent clinical and genomic data, including working patterns.
- Staff transmission was important in this community hospital outbreak.
- We found plausible associations between staff and patient cases.
