## Supplementary material for "Viral genetic sequencing identifies staff transmission of COVID-19 is important in a community hospital outbreak": Table of viral haplotypes

### Sheet: Outbreak only
Global lineage	UK lineage	Staff / Patient	Haplotype name	Haplotype	1059	2323	2455	3037	3047	3096	3587	6903	10885	12661	13293	14408	14512	16952	18380	19638	20268	22022	22214	22295	23403	24368	25563	27461	28311	28881	28882	28883	29642
B1.1	UK2266	Staff	A	cgcTgccctggTgcgtagccGgggcAACc	c	g	c	T	g	c	c	c	t	g	g	T	g	c	g	t	a	g	c	c	G	g	g	g	c	A	A	C	c
B1.1	UK2266	Staff	A	cgcTgccctggTgcgtagccGgggcAACc	c	g	c	T	g	c	c	c	t	g	g	T	g	c	g	t	a	g	c	c	G	g	g	g	c	A	A	C	c
B1.1	UK2266	Staff	A	cgcTgccctggTgcgtagccGgggcAACc	c	g	c	T	g	c	c	c	t	g	g	T	g	c	g	t	a	g	c	c	G	g	g	g	c	A	A	C	c
B1.1	UK2266	Staff	A	cgcTgccctggTgcgtagccGgggcAACc	c	g	c	T	g	c	c	c	t	g	g	T	g	c	g	t	a	g	c	c	G	g	g	g	c	A	A	C	c
B1.1	UK2266	Staff	A	cgcTgccctggTgcgtagccGgggcAACc	c	g	c	T	g	c	c	c	t	g	g	T	g	c	g	t	a	g	c	c	G	g	g	g	c	A	A	C	c
B1.1	UK2266	Staff	A	cgcTgccctggTgcgtagccGgggcAACc	c	g	c	T	g	c	c	c	t	g	g	T	g	c	g	t	a	g	c	c	G	g	g	g	c	A	A	C	c
B1.1	UK2266	Staff	A	cgcTgccctggTgcgtagccGgggcAACc	c	g	c	T	g	c	c	c	t	g	g	T	g	c	g	t	a	g	c	c	G	g	g	g	c	A	A	C	c
B1.1	UK2266	Patient	A	cgcTgccctggTgcgtagccGgggcAACc	c	g	c	T	g	c	c	c	t	g	g	T	g	c	g	t	a	g	c	c	G	g	g	g	c	A	A	C	c
B1.1	UK2266	Staff	A	cgcTgccctggTgcgtagccGgggcAACc	c	g	c	T	g	c	c	c	t	g	g	T	g	c	g	t	a	g	c	c	G	g	g	g	c	A	A	C	c
B1.1	UK2266	Staff	A	cgcTgccctggTgcgtagccGgggcAACc	c	g	c	T	g	c	c	c	t	g	g	T	g	c	g	t	a	g	c	c	G	g	g	g	c	A	A	C	c
B1.1	UK2266	Staff	A	cgcTgccctggTgcgtagccGgggcAACc	c	g	c	T	g	c	c	c	t	g	g	T	g	c	g	t	a	g	c	c	G	g	g	g	c	A	A	C	c
B1.1	UK2266	Patient	A	cgcTgccctggTgcgtagccGgggcAACc	c	g	c	T	g	c	c	c	t	g	g	T	g	c	g	t	a	g	c	c	G	g	g	g	c	A	A	C	c
B1.1	UK2266	Patient	A	cgcTgccctggTgcgtagccGgggcAACc	c	g	c	T	g	c	c	c	t	g	g	T	g	c	g	t	a	g	c	c	G	g	g	g	c	A	A	C	c
B1.1	UK2266	Patient	A	cgcTgccctggTgcgtagccGgggcAACc	c	g	c	T	g	c	c	c	t	g	g	T	g	c	g	t	a	g	c	c	G	g	g	g	c	A	A	C	c
B1.1	UK2266	Patient	A	cgcTgccctggTgcgtagccGgggcAACc	c	g	c	T	g	c	c	c	t	g	g	T	g	c	g	t	a	g	c	c	G	g	g	g	c	A	A	C	c
B1.1	UK2266	Patient	A	cgcTgccctggTgcgtagccGgggcAACc	c	g	c	T	g	c	c	c	t	g	g	T	g	c	g	t	a	g	c	c	G	g	g	g	c	A	A	C	c
B1.1	UK2266	Staff	B	cgcTgccTtggTgcgtagccGgggcAACc	c	g	c	T	g	c	c	T	t	g	g	T	g	c	g	t	a	g	c	c	G	g	g	g	c	A	A	C	c
B1.1	UK2266	Staff	B	cgcTgccTtggTgcgtagccGgggcAACc	c	g	c	T	g	c	c	T	t	g	g	T	g	c	g	t	a	g	c	c	G	g	g	g	c	A	A	C	c
B1.1	UK2266	Staff	B	cgcTgccTtggTgcgtagccGgggcAACc	c	g	c	T	g	c	c	T	t	g	g	T	g	c	g	t	a	g	c	c	G	g	g	g	c	A	A	C	c
B1.1	UK2266	Staff	B	cgcTgccTtggTgcgtagccGgggcAACc	c	g	c	T	g	c	c	T	t	g	g	T	g	c	g	t	a	g	c	c	G	g	g	g	c	A	A	C	c
B1.1	UK2266	Staff	B	cgcTgccTtggTgcgtagccGgggcAACc	c	g	c	T	g	c	c	T	t	g	g	T	g	c	g	t	a	g	c	c	G	g	g	g	c	A	A	C	c
B1.1	UK2266	Staff	B	cgcTgccTtggTgcgtagccGgggcAACc	c	g	c	T	g	c	c	T	t	g	g	T	g	c	g	t	a	g	c	c	G	g	g	g	c	A	A	C	c
B1.1	UK2266	Patient	B	cgcTgccTtggTgcgtagccGgggcAACc	c	g	c	T	g	c	c	T	t	g	g	T	g	c	g	t	a	g	c	c	G	g	g	g	c	A	A	C	c
B1.1	UK2266	Staff	B	cgcTgccTtggTgcgtagccGgggcAACc	c	g	c	T	g	c	c	T	t	g	g	T	g	c	g	t	a	g	c	c	G	g	g	g	c	A	A	C	c
B1.1	UK2266	Patient	B	cgcTgccTtggTgcgtagccGgggcAACc	c	g	c	T	g	c	c	T	t	g	g	T	g	c	g	t	a	g	c	c	G	g	g	g	c	A	A	C	c
B1.1	UK2266	Patient	C	cgcTgccctggTCcgtagccGgggcAACc	c	g	c	T	g	c	c	c	t	g	g	T	C	c	g	t	a	g	c	c	G	g	g	g	c	A	A	C	c
B1.1	UK2266	Patient	D	cgcTgccctggTgcgtagccGgggAAACc	c	g	c	T	g	c	c	c	t	g	g	T	g	c	g	t	a	g	c	c	G	g	g	g	A	A	A	C	c
B1.1	UK2266	Patient	E	cgcTTccctAgTgcgtagccGgggcAACc	c	g	c	T	T	c	c	c	t	A	g	T	g	c	g	t	a	g	c	c	G	g	g	g	c	A	A	C	c
B1.1	UK2266	Patient	F	cgcTgccTtggTgTgtagccGgggcAACc	c	g	c	T	g	c	c	T	t	g	g	T	g	T	g	t	a	g	c	c	G	g	g	g	c	A	A	C	c
B1.1	UK2266	Patient	G	cgcTgccTtggTgcgtagccGgggcAACT	c	g	c	T	g	c	c	T	t	g	g	T	g	c	g	t	a	g	c	c	G	g	g	g	c	A	A	C	T
B1	UK5741	Staff	H	TgcTgccctggTgcgtagcTGTTgcgggc	T	g	c	T	g	c	c	c	t	g	g	T	g	c	g	t	a	g	c	T	G	T	T	g	c	g	g	g	c
				cgccgccctggcgcgtagccagggcgggc	c	g	c	c	g	c	c	c	t	g	g	c	g	c	g	t	a	g	c	c	a	g	g	g	c	g	g	g	c
